# Systematic recovery of building plumbing-associated microbial communities after extended periods of altered water demand during the COVID-19 pandemic

**DOI:** 10.1101/2022.01.17.22269440

**Authors:** Solize Vosloo, Linxuan Huo, Umang Chauhan, Irmarie Cotto, Benjamin Gincley, Katherine J Vilardi, Byungman Yoon, Kelsey J Pieper, Aron Stubbins, Ameet Pinto

## Abstract

Building closures related to the coronavirus disease (COVID-19) pandemic resulted in increased water stagnation in commercial building plumbing systems that heightened concerns related to the microbiological safety of drinking water post re-opening. The exact impact of extended periods of reduced water demand on water quality is currently unknown due to the unprecedented nature of widespread building closures. We analyzed 420 tap water samples over a period of six months, starting the month of phased reopening (i.e., June 2020), from sites at three commercial buildings that were subjected to reduced capacity due to COVID-19 social distancing policies and four occupied residential households. Direct and derived flow cytometric measures along with water chemistry characterization were used to evaluate changes in plumbing-associated microbial communities with extended periods of altered water demand. Our results indicate that prolonged building closures impacted microbial communities in commercial buildings as indicated by increases in microbial cell counts, encompassing greater proportion cells with high nucleic acids. While flushing reduced cell counts and increased disinfection residuals, the microbial community composition in commercial buildings were still distinct from those at residential households. Nonetheless, increased water demand post-reopening enhanced systematic recovery over a period of months, as microbial community fingerprints in commercial buildings converged with those in residential households. Overall, our findings suggest that sustained and gradual increases in water demand may play a more important role in the recovery of building plumbing-associated microbial communities as compared to short-term flushing, after extended periods of altered water demand that result in reduced flow volumes.
