## Supplemental table S2 for "Systematic recovery of building plumbing-associated microbial communities after extended periods of altered water demand during the COVID-19 pandemic"

### Sheet: Table S2
Table S2: Water demand in cubic meter per month associated with three commercial buildings and four residential household sites from January 2019 – November 2020
	Commercial buildings			Residebtial housholds
Month-year	Commercial building 1	Commercial building 2	Commercial building 3	Residential household 1	Residential household 3	Residential household 2	Residential household 4
2019-01-01	96450	15420	7970	703	1535	1308	1405.2
2019-02-01	39350	24000	9780	767	1300	1207	1315.2
2019-03-01	26400	19060	8950	911	1777	1212	1430.8
2019-04-01	40650	19540	13630	740	1221	1319	1480
2019-05-01	29700	19080	21780	866	1151	1385	1449.5
2019-06-01	64800	24470	47660	901	1218	1208	1470.7
2019-07-01	102250	26170	50250	1022	1006	1102	1411
2019-08-01	147950	36470	67550	710	970	1138	1446.4
2019-09-01	64650	18700	26400	631	827	947	1300
2019-10-01	82200	31870	33980	729	894	1102	1310
2019-11-01	34650	18720	16700	628	859	1363	1280
2019-12-01	23650	19580	11540	755	682	1483	1090
2020-01-01	23400	13920	8510	670	1059	1636	1140
2020-02-01	29400	22580	11500	777	1121	1854	1370
2020-03-01	25450	15680	9200	743	1099	1757	1460
2020-04-01	15650	7480	6300	900	984	1766	1500
2020-05-01	17450	8230	10910	974	1160	1987	1510
2020-06-01	71750	15470	37840	933	1058	1835	1510
2020-07-01	70950	21190	91540	1081	856	1693	1580
2020-08-01	76770	39620	83840	885	1379	1853	1680
2020-09-01	65850	45240	35910	748	1402	2253	1530
2020-10-01	46000	48020	37210	757	1499	2230	1580
2020-11-01	25700	42710	41180	810	948	2072	1890
