## Supplemental table S3 for "Systematic recovery of building plumbing-associated microbial communities after extended periods of altered water demand during the COVID-19 pandemic"

### Sheet: Table S3
Table S3: Descriptive statistics and independent t-test (or Mann-Whitney U test) to compare the means (or medians) of water chemistry and flow cytometric measures that were documented the first month of phased-reopening between A) site types (i.e., commercial building vs. residential household) as well as B) first draw and final flushed samples of each site type. Measures include total cell conce…
A. Comparisons between all samples (TP1 to TP7):
Parameter	Commercial building (mean ± sd, median)	Residential housholds (mean ± sd, median)	Shapiro–Wilk test	Independent t-test or Mann-Whitney U test
Total cell counts (TCC, cells/ml)	295000 ± 367000, 121136	11000 ± 5870, 8968	W = 0.61119, p-value = 2.512e-12	W = 1154, p-value = 3.224e-16
Intact cell proportions (%)	29.74 ± 20.29, 33.86	3.61 ± 7.04, 1.26	W = 0.79027, p-value = 1.329e-08	W = 1106, p-value = 2.042e-12
Phenotypic diversity index (D2)	2126 ± 350, 2168	2905 ± 381, 2835	W = 0.97775, p-value = 0.00247	W = 70, p-value = 2.042e-12
Evenness	0.23 ± 0.02, 0.23	0.29 ± 0.01, 0.29	W = 0.95123, p-value = 0.008417	W = 19, p-value < 2.2e-16
Temperature (°C)	22.42 ± 3.32, 23.08	19.09 ± 3.78, 18.15	W = 0.94421, p-value = 0.2876	t = 2.082, df = 18, p-value = 0.05189
pH	9.13 ± 0.22, 9.19	9.28 ± 0.04, 9.3	W = 0.75943, p-value = 0.0002278	W = 28.5, p-value = 0.1416
Conductivity (μS/m)	230.33 ± 2.33, 229.85	229.65 ± 2.3, 228.9	W = 0.89518, p-value = 0.03353	W = 57.5, p-value = 0.487
Dissolved oxygen (mg/l)	12.03 ± 1.61, 12.2	11.59 ± 0.75, 11.63	W = 0.93726, p-value = 0.2127	t = 0.72238, df = 18, p-value = 0.4793
Total chlorine (mg/l)	0.51 ± 0.68, 0.15	1.57 ± 0.6, 1.48	W = 0.87519, p-value = 0.01451	W = 11, p-value = 0.004798
Ammonium (mg/l as N)	0.44 ± 0.04, 0.44	0.47 ± 0.03, 0.47	W = 0.96008, p-value = 0.5454	t = -2.0788, df = 18, p-value = 0.05221
Nitrate (mg/l as N)	0.52 ± 0.11, 0.5	0.43 ± 0.03, 0.42	W = 0.85336, p-value = 0.00607	W = 77, p-value = 0.02574
Nitrite (mg/l as N)	0.02 ± 0.03, 0.01	0 ± 0, 0	W = 0.5504, p-value = 9.401e-07	W = 80, p-value = 0.005611
Total organic carbon (mg/l as TOC)	2.23 ± 0.48, 122.34	2.69 ± 0.18, 5.87	W = 0.97048, p-value = 0.7649	t = -2.5936, df = 18, p-value = 0.01834
Total nitrogen (mg/l as N)	0.76 ± 0.09, 0	0.7 ± 0.02, 0	W = 0.75441, p-value = 0.0001946	W = 77, p-value = 0.02524
Cu65 (μg/l)	123.64 ± 91.52, 1124.96	10.63 ± 12.9, 1135.84	W = 0.82203, p-value = 0.001877	W = 92, p-value = 0.000755
Fe54 (μg/l)	24.01 ± 38.32, 5.85	0 ± 0, 2.65	W = 0.54028, p-value = 7.518e-07	W = 68, p-value = 0.04801
Mg24 (μg/l)	1217.67 ± 171.24, 0.69	1145.18 ± 52.4, 0	W = 0.81041, p-value = 0.00124	W = 50, p-value = 0.9101
Mn55 (μg/l)	6.09 ± 2.57, 18.61	2.73 ± 0.21, 0	W = 0.81081, p-value = 0.001258	W = 96, p-value = 1.588e-05
Pb208 (μg/l)	2.8 ± 5.98, 2.21	1.25 ± 2.33, 2.65	W = 0.50686, p-value = 3.669e-07	W = 56.5, p-value = 0.5096
Zn66 (μg/l)	68.83 ± 129.47, 0.73	3.63 ± 5.09, 0.7	W = 0.46308, p-value = 1.499e-07	W = 71, p-value = 0.06877
B. Comparisons between TP1 and TP7:
Site type	Parameter	TP1 (mean ± sd, median)	TP7 (mean ± sd, median)	Shapiro–Wilk test	Independent t-test or Wilcoxon signed-rank test
Commercial building	Total cell counts (TCC, cells/ml)	807135 ± 391315, 916437	100172 ± 94698, 56634	W = 0.8462, p-value = 0.03296	W = 36, p-value = 0.002165
Commercial building	Intact cell proportions (%)	52.98 ± 3.42, 53.28	24.6 ± 14.22, 30.00	W = 0.85865, p-value = 0.04702	W = 36, p-value = 0.002165
Commercial building	Inverse Simpson index (D2)	1938 ± 163, 1947	2551 ± 391, 2398	W = 0.91391, p-value = 0.2394	t = -3.5431, df = 10, p-value = 0.00533
Commercial building	Evenness	0.21 ± 0.02, 0.20	0.24 ± 0.02, 0.23	W = 0.9659, p-value = 0.8634	t = -2.8335, df = 10, p-value = 0.01774
Residential household	Total cell counts (TCC, cells/ml)	20695 ± 12036, 18979	11811 ± 1181, 11936	W = 0.75704, p-value = 0.009768	W = 12, p-value = 0.3429
Residential household	Intact cell proportions (%)	17.06 ± 12.68, 19.40	2 ± 1.19, 1.61	W = 0.72783, p-value = 0.004631	W = 14, p-value = 0.1143
Residential household	Inverse Simpson index (D2)	2931 ± 610, 3002	3521 ± 310, 3564	W = 0.89844, p-value = 0.2797	t = -1.7252, df = 6, p-value = 0.1352
Residential household	Evenness	0.28 ± 0.03, 0.28	0.29 ± 0.02, 0.29	W = 0.94844, p-value = 0.6955	t = -1.0586, df = 6, p-value = 0.3305
