## Supplemental table S4 for "Systematic recovery of building plumbing-associated microbial communities after extended periods of altered water demand during the COVID-19 pandemic"

### Sheet: Table S4
Table S4: Distance-based redundancy analysis (dbRDA) testing the relationship between water chemistry parameters and microbial community composition associated with TP1 and TP7 samples of the commercial building and residential household sites that were collected the first month of phased reopening, using Bray-Curtis distances on flow cytometric data (i.e., FL1, FL3, FSC, and SSC)
A. Colinear water chemistry parameter
Colinear water chemistry parameter	Cluster	Selected water chemistry parameter	Pearson R2	p-value code
Cu65 vs. total chlorine	Total chlorine [-Cu65]	Total chlorine	-0.76	***
Mn55 vs Cu65	Mn55 [Cu65, Mg24]	Mn55	0.704	***
Mn55 vs Mg24	Mn55 [Cu65, Mg24]	Mn55	0.711	***
Fe54 vs nitrite	Fe54 [nitrite]	Fe54	0.855	***
Pb208 vs DO	DO [-Pb208]	DO	-0.759	***
TN vs Pb208	TN [pH, TOC, -Pb208]	TN	0.707	***
TN vs pH	TN [pH, TOC, -Pb208]	TN	-0.707	***
TN vs TOC	TN [pH, TOC, -Pb208]	TN	-0.72	***
TN, total nitrogen; TOC, total organic carbon
B. Bray-Curtis dbRDA
Permutation test for dbrda under reduced model
Terms added sequentially (first to last)
Permutation: free
Number of permutations: 999
Model: dbrda(formula = input.bc.m1.all.parameters ~ SiteType + TotalChlorine + Temperature + Conductivity + DO + Ammonium + Nitrate + Fe54 + Mn55 + Zn66 + TN, data = dbrda.data, distance = "bray")
Water chemistry parameter	Degrees of freedom	Sum of squares	F	p-values	Significance code
Site type	1	0.51112	11.5822	0.001	***
Total chlorine [-Cu65]	1	0.22244	5.0404	0.001	***
Temperature	1	0.1335	3.0252	0.009	**
Conductivity	1	0.1289	2.9208	0.012	*
DO [-Pb208]	1	0.23669	5.3635	0.001	***
Ammonium	1	0.18925	4.2884	0.013	***
Nitrate	1	0.11813	2.6767	0.084	*
Fe54 [nitrite]	1	0.07907	1.7917	0.001	.
Mn55 [Cu65, Mg24]	1	0.1465	3.3196	0.005	***
Zn66	1	0.13703	3.1052	0.012	**
TN	1	0.12135	2.7498		*
Residual	48	2.11825
Significance codes: ‘***’ 0.001 ‘**’ 0.01 ‘*’ 0.05 ‘.’ 0.1 ‘ ’ 1
p-values based on more than 999 permutations
C. Variance partition analysis using water chemistry parameters that based on db-RDA were identified as significant and site type
Call: varpart(Y = input.bc.m1.all.parameters, X = ~Temperature, ~DO, ~TotalChlorine, ~ Ammonium, data = dbrda.data)
Explanatory tables:
X1: ~Site type
X2: ~Total chlorine [-Cu65]
X3: ~Ammonium
X4: ~DO [-Pb208]
No. of explanatory tables: 4
Total variation (SS): 3715.5
Variance: 62.974
No. of observations: 60
A. Partition table	Degrees of freedom	R2	Adjusted R2	Testable
[aeghklno] = X1	1	0.134356	0.119431	TRUE
[befiklmo] = X2	1	0.13039	0.115397	TRUE
[cfgjlmno] = X3	1	0.103876	0.0884256	TRUE
[dhijkmno] = X4	1	0.0455946	0.0291393	TRUE
[abefghiklmno] = X1+X2	2	0.176004	0.147092	TRUE
[acefghjklmno] = X1+X3	2	0.179342	0.150547	TRUE
[adeghijklmno] = X1+X4	2	0.185737	0.157166	TRUE
[bcefgijklmno] = X2+X3	2	0.179845	0.151068	TRUE
[bdefhijklmno] = X2+X4	2	0.178249	0.149415	TRUE
[cdfghijklmno] = X3+X4	2	0.165253	0.135963	TRUE
[abcefghijklmno] = X1+X2+X3	3	0.214299	0.172208	TRUE
[abdefghijklmno] = X1+X2+X4	3	0.225865	0.184394	TRUE
[acdefghijklmno] = X1+X3+X4	3	0.243128	0.202581	TRUE
[bcdefghijklmno] = X2+X3+X4	3	0.239358	0.198609	TRUE
[abcdefghijklmno] = All	4	0.27515	0.222433	TRUE
B. Individual fractions	Degrees of freedom	R2	Adjusted R2	Testable
[a] = X1 | X2+X3+X4	1		0.023824	TRUE
[b] = X2 | X1+X3+X4	1		0.0198522	TRUE
[c] = X3 | X1+X2+X4	1		0.0380395	TRUE
[d] = X4 | X1+X2+X3	1		0.0502256	TRUE
[e]	0		0.0427937	FALSE
[f]	0		0.00737577	FALSE
[g]	0		0.0111546	FALSE
[h]	0		-0.00268441	FALSE
[i]	0		0.00180884	FALSE
[j]	0		-0.0129238	FALSE
[k]	0		-0.00181222	FALSE
[l]	0		0.0502543	FALSE
[m]	0		-0.00137617	FALSE
[n]	0		-0.000598812	FALSE
[o]	0		-0.00349967	FALSE
[p] = Residuals	0		0.777567	FALSE
