## Supplemental table S5 for "Systematic recovery of building plumbing-associated microbial communities after extended periods of altered water demand during the COVID-19 pandemic"

### Sheet: Table S5
Table S5: Descriptive statistics and independent t-test (Mann-Whitney U test) to compare the means (or medians) of cytometric measures associated with first draw (TP1) and all flushed samples (TP2-7) of commercial building and residential household sites grouped by month. Measures include total cell concentrations, intact cell proportions, phenotypic diversity index and evenness.
Site type	Month	Parameter	First draw sampe (TP1, M ± SD, median)	All flushed samples (TP2 to TP7, M ± SD, median)	Shapiro–Wilk test	Independent t-test or Mann-Whitney U test
Commercial buildings	June	Total cell concentration (cells.mL)	807135 ± 391315, 916437	209698 ± 288664, 67395	W = 0.75898, p-value = 6.586e-07	W = 196, p-value = 0.0005768
Commercial buildings	July	Total cell concentration (cells.mL)	604449 ± 663578, 366157	148664 ± 276955, 45363	W = 0.54314, p-value = 3.069e-10	W = 178, p-value = 0.009697
Commercial buildings	August	Total cell concentration (cells.mL)	704643 ± 910133, 390815	48077 ± 41241, 33177	W = 0.32217, p-value = 1.113e-12	W = 162, p-value = 0.05288
Commercial buildings	September	Total cell concentration (cells.mL)	346849 ± 432540, 140386	15414 ± 9723, 13956	W = 0.30171, p-value = 7.09e-13	W = 164, p-value = 0.04401
Commercial buildings	October	Total cell concentration (cells.mL)	329077 ± 396745, 166979	7061 ± 5250, 3975	W = 0.3002, p-value = 6.861e-13	W = 194, p-value = 0.0008521
Commercial buildings	November	Total cell concentration (cells.mL)	280311 ± 432973, 49897	18905 ± 13473, 17777	W = 0.27563, p-value = 4.043e-13	W = 166, p-value = 0.03636
Commercial buildings	June	Intact cell proportion (%)	52.98 ± 3.42, 53.28	25.86 ± 19.31, 26.67	W = 0.86617, p-value = 0.0001619	W = 196, p-value = 0.0005768
Commercial buildings	July	Intact cell proportion (%)	35.07 ± 13.98, 36.44	17.03 ± 14.03, 10.43	W = 0.85439, p-value = 8.051e-05	W = 182, p-value = 0.005765
Commercial buildings	August	Intact cell proportion (%)	28.6 ± 18.63, 27.48	12.45 ± 10.54, 8.4	W = 0.82131, p-value = 1.302e-05	W = 167, p-value = 0.03295
Commercial buildings	September	Intact cell proportion (%)	30.09 ± 15.72, 27.18	18.64 ± 9.76, 16.46	W = 0.85364, p-value = 7.705e-05	W = 166, p-value = 0.03636
Commercial buildings	October	Intact cell proportion (%)	17.82 ± 12.92, 15.31	12.14 ± 6.29, 12.26	W = 0.89671, p-value = 0.001149	W = 138, p-value = 0.2972
Commercial buildings	November	Intact cell proportion (%)	21.8 ± 14.37, 23.69	9.37 ± 5.67, 7.98	W = 0.8254, p-value = 1.614e-05	W = 156, p-value = 0.08807
Commercial buildings	June	Phenotypic diversity index	1938 ± 163, 1947	2157 ± 365, 2198	W = 0.96609, p-value = 0.2427	t = -1.4319, df = 40, p-value = 0.16
Commercial buildings	July	Phenotypic diversity index	2068 ± 506, 2060	2423 ± 459, 2546	W = 0.94495, p-value = 0.04267	W = 68, p-value = 0.1595
Commercial buildings	August	Phenotypic diversity index	1987 ± 644, 1846	2612 ± 302, 2702	W = 0.87222, p-value = 0.0002346	W = 47, p-value = 0.02691
Commercial buildings	September	Phenotypic diversity index	2136 ± 560, 1877	2640 ± 491, 2757	W = 0.90914, p-value = 0.002735	W = 52, p-value = 0.04401
Commercial buildings	October	Phenotypic diversity index	2211 ± 541, 2391	2793 ± 253, 2825	W = 0.83837, p-value = 3.251e-05	W = 30, p-value = 0.003259
Commercial buildings	November	Phenotypic diversity index	2219 ± 489, 2484	2707 ± 312, 2621	W = 0.92099, p-value = 0.006512	W = 53, p-value = 0.04828
Commercial buildings	June	Evenness	0.21 ± 0.02, 0.2	0.24 ± 0.02, 0.24	W = 0.97149, p-value = 0.3701	t = -3.261, df = 40, p-value = 0.002273
Commercial buildings	July	Evenness	0.22 ± 0.03, 0.22	0.23 ± 0.02, 0.23	W = 0.96988, p-value = 0.3272	t = -1.4886, df = 40, p-value = 0.1444
Commercial buildings	August	Evenness	0.22 ± 0.03, 0.22	0.24 ± 0.02, 0.25	W = 0.86424, p-value = 0.0001441	W = 50, p-value = 0.03636
Commercial buildings	September	Evenness	0.24 ± 0.05, 0.24	0.28 ± 0.03, 0.28	W = 0.9809, p-value = 0.6963	t = -2.5538, df = 40, p-value = 0.01457
Commercial buildings	October	Evenness	0.24 ± 0.04, 0.25	0.31 ± 0.03, 0.32	W = 0.90246, p-value = 0.001707	W = 20, p-value = 0.0005768
Commercial buildings	November	Evenness	0.24 ± 0.04, 0.24	0.27 ± 0.03, 0.27	W = 0.98733, p-value = 0.9161	W = 53, p-value = 0.04828
Residential households	June	Total cell concentration (cells.mL)	20695 ± 12036, 18979	9437 ± 1625, 8718	W = 0.55056, p-value = 3.948e-08	W = 85, p-value = 0.01182
Residential households	July	Total cell concentration (cells.mL)	19049 ± 4608, 19423	16600 ± 1359, 16284	W = 0.81014, p-value = 0.0001619	W = 64, p-value = 0.3224
Residential households	August	Total cell concentration (cells.mL)	17627 ± 2465, 17373	18581 ± 1912, 18672	W = 0.94813, p-value = 0.1778	t = -0.73823, df = 3.6274, p-value = 0.5053
Residential households	September	Total cell concentration (cells.mL)	7644 ± 3442, 7013	4735 ± 1577, 4972	W = 0.89216, p-value = 0.007534	W = 78, p-value = 0.05031
Residential households	October	Total cell concentration (cells.mL)	3777 ± 1033, 4058	3603 ± 1161, 3372	W = 0.92964, p-value = 0.06038	t = 0.30736, df = 4.3705, p-value = 0.7727
Residential households	November	Total cell concentration (cells.mL)	4835 ± 1194, 4478	4951 ± 681, 4844	W = 0.94646, p-value = 0.1613	t = -0.18825, df = 3.3334, p-value = 0.8616
Residential households	June	Intact cell proportion (%)	17.06 ± 12.68, 19.4	1.37 ± 0.76, 1.18	W = 0.43754, p-value = 2.749e-09	W = 90, p-value = 0.002637
Residential households	July	Intact cell proportion (%)	9.05 ± 6.83, 8.07	2.98 ± 1.56, 2.73	W = 0.67674, p-value = 1.359e-06	W = 78, p-value = 0.05031
Residential households	August	Intact cell proportion (%)	3.17 ± 1.25, 3.22	3.56 ± 1.43, 3.6	W = 0.94115, p-value = 0.1182	t = -0.565, df = 4.4162, p-value = 0.5996
Residential households	September	Intact cell proportion (%)	15.05 ± 2.5, 14.76	17.82 ± 7.27, 15.62	W = 0.9322, p-value = 0.07006	W = 40, p-value = 0.635
Residential households	October	Intact cell proportion (%)	13.15 ± 5.49, 12.16	9.79 ± 2.98, 9.54	W = 0.91359, p-value = 0.02415	W = 69, p-value = 0.1857
Residential households	November	Intact cell proportion (%)	4.03 ± 3.31, 3.27	2.67 ± 1.03, 2.57	W = 0.85836, p-value = 0.001385	W = 54, p-value = 0.7279
Residential households	June	Phenotypic diversity index	2931 ± 610, 3002	2900 ± 348, 2801	W = 0.93556, p-value = 0.08525	t = 0.096676, df = 3.3339, p-value = 0.9285
Residential households	July	Phenotypic diversity index	2982 ± 225, 3015	2936 ± 176, 2945	W = 0.96968, p-value = 0.572	t = 0.38793, df = 3.6347, p-value = 0.7197
Residential households	August	Phenotypic diversity index	2819 ± 83, 2827	2796 ± 78, 2794	W = 0.989, p-value = 0.9884	t = 0.52923, df = 3.9535, p-value = 0.625
Residential households	September	Phenotypic diversity index	3283 ± 341, 3145	3019 ± 256, 3074	W = 0.95267, p-value = 0.231	t = 1.4804, df = 3.5877, p-value = 0.2207
Residential households	October	Phenotypic diversity index	2687 ± 323, 2725	2771 ± 165, 2727	W = 0.9885, p-value = 0.9853	t = -0.51052, df = 3.2634, p-value = 0.6422
Residential households	November	Phenotypic diversity index	3194 ± 208, 3111	3211 ± 195, 3199	W = 0.97533, p-value = 0.7277	t = -0.15141, df = 3.9382, p-value = 0.8871
Residential households	June	Evenness	0.28 ± 0.03, 0.28	0.29 ± 0.01, 0.29	W = 0.93022, p-value = 0.06243	t = -0.78645, df = 3.1197, p-value = 0.487
Residential households	July	Evenness	0.27 ± 0.01, 0.27	0.27 ± 0.01, 0.28	W = 0.98699, p-value = 0.9728	t = -1.5597, df = 3.85, p-value = 0.1966
Residential households	August	Evenness	0.26 ± 0.01, 0.26	0.26 ± 0.01, 0.26	W = 0.96352, p-value = 0.421	t = 0.15937, df = 3.1628, p-value = 0.883
Residential households	September	Evenness	0.32 ± 0.03, 0.31	0.33 ± 0.02, 0.33	W = 0.96031, p-value = 0.3546	t = -0.349, df = 3.5541, p-value = 0.7468
Residential households	October	Evenness	0.33 ± 0.01, 0.33	0.33 ± 0.01, 0.33	W = 0.94901, p-value = 0.187	t = -0.46313, df = 3.5512, p-value = 0.6702
Residential households	November	Evenness	0.34 ± 0.02, 0.34	0.32 ± 0.01, 0.33	W = 0.90979, p-value = 0.01954	W = 80, p-value = 0.03507
