## Supplemental table S6 for "Systematic recovery of building plumbing-associated microbial communities after extended periods of altered water demand during the COVID-19 pandemic"

### Sheet: Table S6
Table S6: Descriptive statistics (mean and standard deviation) of total cell concentration and temperature measures that were used to construct flush profiles of the commercial building and residential household sites. The measures were averaged for individual time points (TP1, 0 min; TP2, 5 min; TP3, 10 min; TP4, 15 min; TP5, 20 min; TP6, 25 min; and TP7, 30 min) within each month across all com…
			Total cell concentration (cells per ml)		Temperature (°C)		Flush volume (L)
Site	Month	TimePoint	M	SD	M2	SD3	M3	SD4
Commercial buildings	June	TP1	807135	391315	22.55	1.18448	0	0
Commercial buildings	June	TP2	333539	438993	22.6667	1.83703	17.61	5.24
Commercial buildings	June	TP3	252543	342424	22.8	1.82757	35.22	10.47
Commercial buildings	June	TP4	273458	373422	22.1	1.49399	52.83	15.71
Commercial buildings	June	TP5	174752	237763	21.4833	1.18729	70.43	20.95
Commercial buildings	June	TP6	123722	134766	21.5833	1.25127	88.04	26.19
Commercial buildings	June	TP7	100172	94697.7	22.5667	1.56674	105.65	31.42
Commercial buildings	July	TP1	604449	663578	22.95	2.7898	0	0
Commercial buildings	July	TP2	304834	524404	23.35	3.10403	19.19	6.89
Commercial buildings	July	TP3	246643	408845	21.3167	4.24849	38.37	13.79
Commercial buildings	July	TP4	126377	136085	21.5833	1.59175	57.56	20.68
Commercial buildings	July	TP5	80520.3	71447.4	22.2333	1.10935	76.74	27.58
Commercial buildings	July	TP6	70321.1	62857.5	22.7	1.93701	95.93	34.47
Commercial buildings	July	TP7	63291.3	64284.5	22.7167	3.45567	115.12	41.37
Commercial buildings	August	TP1	704643	910133	22.3167	4.11116	0	0
Commercial buildings	August	TP2	81621.7	84692	20.8667	4.12973	19.5	8.87
Commercial buildings	August	TP3	49692.6	32939	21.5	2.45112	39	17.74
Commercial buildings	August	TP4	37378.2	16123	21.8667	1.46242	58.5	26.62
Commercial buildings	August	TP5	39825.7	23715.5	22.7333	1.80407	78	35.49
Commercial buildings	August	TP6	41933.8	27087.2	22.9333	3.52117	97.5	44.36
Commercial buildings	August	TP7	38011.7	18782.5	22.2333	4.20698	117	53.23
Commercial buildings	September	TP1	346849	432540	20.6833	4.03605	0	0
Commercial buildings	September	TP2	24789.9	18958.8	21.2167	2.12266	19.68	7.24
Commercial buildings	September	TP3	14792.6	7407.82	21.9667	1.3938	39.35	14.48
Commercial buildings	September	TP4	13272.2	5757.04	22.2667	1.60831	59.03	21.72
Commercial buildings	September	TP5	12854.9	5770.28	22.9333	3.33207	78.7	28.96
Commercial buildings	September	TP6	12569.2	4418.36	22.3	4.1938	98.38	36.2
Commercial buildings	September	TP7	14204.4	5539.5	20.7	4.00649	118.05	43.44
Commercial buildings	October	TP1	329077	396745	20.55	1.67541	0	0
Commercial buildings	October	TP2	9413.28	8782.62	21.9667	1.47468	26.04	10.27
Commercial buildings	October	TP3	6333.78	5223.6	21.9	1.80997	52.07	20.55
Commercial buildings	October	TP4	5499.78	4039.33	22.3667	3.3756	78.11	30.82
Commercial buildings	October	TP5	5707.44	4539.91	22.0167	4.13542	104.15	41.1
Commercial buildings	October	TP6	5095.83	3658.14	20.45	3.91344	130.18	51.37
Commercial buildings	October	TP7	10317.2	2912.39	20.2667	1.68721	156.22	61.65
Commercial buildings	November	TP1	280311	432973	21.55	0.977241	0	0
Commercial buildings	November	TP2	23410	18569.9	21.7167	1.96715	23.8	5.42
Commercial buildings	November	TP3	20307.5	14148.3	21.9	3.7773	47.6	10.84
Commercial buildings	November	TP4	19489.1	14928.3	21.3667	3.99983	71.39	16.26
Commercial buildings	November	TP5	19156.2	16520.2	20.1	3.73845	95.19	21.68
Commercial buildings	November	TP6	16441.7	9590.2	20.2667	1.88113	118.99	27.1
Commercial buildings	November	TP7	14628.5	9027.53	21.3333	0.864099	142.79	32.51
Residential households	June	TP1	20695	12036	23.7	2.17102	0	0
Residential households	June	TP2	9410.67	1127.46	24.6	1.07393	15.01	4.94
Residential households	June	TP3	8872.67	1139.56	22.775	1.3351	30.03	9.88
Residential households	June	TP4	8756	1848.9	17.725	2.16237	45.04	14.81
Residential households	June	TP5	9241.08	1761.69	19.55	1.04083	60.05	19.75
Residential households	June	TP6	8532.33	220.659	21.3	0.509902	75.06	24.69
Residential households	June	TP7	11811	1181.5	21.125	1.88392	90.08	29.63
Residential households	July	TP1	19048.7	4608.22	18.375	1.49304	0	0
Residential households	July	TP2	17010.3	2156.28	15.675	1.29196	29.02	12.05
Residential households	July	TP3	16024.6	867.195	12.825	0.298608	58.05	24.1
Residential households	July	TP4	16663.8	675.486	17.375	0.411299	87.07	36.14
Residential households	July	TP5	15894.4	1136.64	19.575	0.754431	116.09	48.19
Residential households	July	TP6	17508.8	2025.63	20.75	1.93305	145.12	60.24
Residential households	July	TP7	16500.1	680.492	18.175	1.66608	174.14	72.29
Residential households	August	TP1	17626.7	2464.79	15.9	1.00995	0	0
Residential households	August	TP2	19888.1	1513.22	13.225	0.618466	17.99	10.42
Residential households	August	TP3	17937.9	2592.77	17.5	0.424264	35.98	20.84
Residential households	August	TP4	18427.5	1508.86	19.35	0.81035	53.97	31.26
Residential households	August	TP5	18400.2	1822.06	20.575	1.96193	71.96	41.69
Residential households	August	TP6	19469.5	2305.81	18.1	1.73397	89.94	52.11
Residential households	August	TP7	17362.8	1474.54	15.9	1.04243	107.93	62.53
Residential households	September	TP1	7644	3441.55	13.225	0.694622	0	0
Residential households	September	TP2	4528.75	1701.8	17.525	0.394757	12.15	2.28
Residential households	September	TP3	5114.92	2283.95	19.3	0.875595	24.3 ±	4.57
Residential households	September	TP4	4269.67	1683.75	20.55	1.98746	36.45	6.85
Residential households	September	TP5	4370.08	1332.18	18.15	1.67829	48.61	9.13
Residential households	September	TP6	4367.5	1516.71	15.9	0.962635	60.76	11.41
Residential households	September	TP7	5757.5	1322.95	13.275	0.665207	72.91	13.7
Residential households	October	TP1	3777.42	1033.37	17.55	0.369685	0	0
Residential households	October	TP2	3819.17	450.331	19.25	0.888819	23.59	12.39
Residential households	October	TP3	3775.67	1570.68	20.475	2.05973	47.18	24.77
Residential households	October	TP4	3386.58	1191.63	18.15	1.66233	70.76	37.16
Residential households	October	TP5	3516.58	603.89	15.85	0.888819	94.35	49.54
Residential households	October	TP6	3757.17	2023.13	13.25	0.591608	117.94	61.93
Residential households	October	TP7	3361	1227.59	17.575	0.35	141.53	74.31
Residential households	November	TP1	4835.42	1193.8	19.275	0.880814	0	0
Residential households	November	TP2	5605.5	814.629	20.45	2.04042	21.53	13.4
Residential households	November	TP3	4936.33	559.438	18.225	1.59243	43.07	26.8
Residential households	November	TP4	4676.75	632.56	15.85	0.888819	64.6	40.2
Residential households	November	TP5	4909.5	496.828	13.35	0.613732	86.14	53.61
Residential households	November	TP6	4953.83	893.238	17.55	0.341565	107.67	67.01
Residential households	November	TP7	4622.83	566.448	19.2	0.824621	129.2	80.41
		Total cell concentration (cells per ml)		Temperature (°C)		Flush volume (L)
Site type	Time point	M	SD	M2	SD3	M3	SD4
Commercial buildings	TP1	512077	222341	21.7667	1.00172	0	0
Commercial buildings	TP2	129601	149202	21.9639	0.920713	20.97	3.2248
Commercial buildings	TP3	98385.4	118045	21.8972	0.512772	41.935	6.44837
Commercial buildings	TP4	79245.6	104933	21.925	0.393524	62.9033	9.67142
Commercial buildings	TP5	55469.4	64360.6	21.9167	1.02946	83.8683	12.9002
Commercial buildings	TP6	45014	45403.6	21.7056	1.14118	104.837	16.1219
Commercial buildings	TP7	40104.2	35657.4	21.6361	1.02309	125.805	19.3475
Residential households	TP1	12271.2	7673.61	18.0042	3.51196	0	0
Residential households	TP2	10043.8	6851.33	18.4542	3.95776	19.8817	6.11667
Residential households	TP3	9443.68	6115.02	18.5167	3.3495	42.862	10.7399
Residential households	TP4	9363.39	6625.05	18.1667	1.62908	59.6483	18.3507
Residential households	TP5	9388.64	6376.27	17.8417	2.74339	79.5333	24.4654
Residential households	TP6	9764.86	6986.25	17.8083	3.01387	99.415	30.5857
Residential households	TP7	9902.54	6175.34	17.5417	2.71632	119.298	36.7008
