## Supplemental table S7 for "Systematic recovery of building plumbing-associated microbial communities after extended periods of altered water demand during the COVID-19 pandemic"

### Sheet: Table S7
Table S7: Average Bray-Curtis dissimilarity distances between first draw samples (TP1) and all flushed samples (TP2 to TP7) of the commercial building and residential household sites. The explanatory power of sample type (first draw sample vs. all flushed samples) with respect to microbial community composition each month within every site type were assessed using PERMANOVA
Site type	Month	M	SD	PERMANOVA
Commercial buildings	June	0.393	0.064	F(1, 124) = 16.947, p = 0.001, R2 = 0.12024
Commercial buildings	July	0.327	0.082	F(1, 124) = 8.6729, p = 0.001, R2 = 0.06537
Commercial buildings	August	0.362	0.064	F(1, 124) = 6.0215, p = 0.001, R2 = 0.04631
Commercial buildings	September	0.357	0.099	F(1, 124) = 6.2369, p = 0.001, R2 = 0.04789
Commercial buildings	October	0.437	0.081	F(1, 124) = 6.956, p = 0.001, R2 = 0.05312
Commercial buildings	November	0.359	0.076	F(1, 124) = 4.2715, p = 0.002, R2 = 0.0333
Residential households	June	0.344	0.083	F(1, 82) = 3.8973, p = 0.001, R2 = 0.04537
Residential households	July	0.315	0.047	F(1, 82) = 2.2584, p = 0.04, R2 = 0.0268
Residential households	August	0.296	0.05	F(1, 82) = 1.2135, p = 0.25, R2 = 0.01458
Residential households	September	0.398	0.049	F(1, 82) = 3.637, p = 0.001, R2 = 0.04247
Residential households	October	0.467	0.053	F(1, 82) = 1.2086, p = 0.201, R2 = 0.01452
Residential households	November	0.378	0.035	F(1, 82) = 2.4279, p = 0.009, R2 = 0.02876
