## Supplemental table S8 for "Systematic recovery of building plumbing-associated microbial communities after extended periods of altered water demand during the COVID-19 pandemic"

### Sheet: Table S8
Table S8. Distance-decay relationships of commercial building and residential household microbial communities with relation to flush duration. Bray-Curtis dissimilarity was calculated on flow cytometric data (i.e., FL1, FL33, FSC, SSC) and used to assess relationships with flush duration expressed in minutes. Regression analysis was performed monthly for each site, resulting in 60 linear regressi…
Duration (min)	Site type	Site	Month	Bray-Curtis dissimilarity distance (M ± SD)	Minimum	Maximum	Linear regression
5	Commercial building	COM1.1	June	0.24 ± 0.11	0.05	0.51	Adjusted R2 = 0.18057, Slope = 0.0062863, p = 6.5932e−10
10	Commercial building	COM1.1	June	0.27 ± 0.09	0.11	0.48
15	Commercial building	COM1.1	June	0.31 ± 0.1	0.17	0.53
20	Commercial building	COM1.1	June	0.33 ± 0.09	0.2	0.53
25	Commercial building	COM1.1	June	0.37 ± 0.1	0.24	0.52
30	Commercial building	COM1.1	June	0.38 ± 0.09	0.27	0.52
5	Commercial building	COM1.1	July	0.2 ± 0.1	0.05	0.42	Adjusted R2 = 0.040242, Slope = 0.0026773, p = 0.0032615
10	Commercial building	COM1.1	July	0.19 ± 0.09	0.08	0.39
15	Commercial building	COM1.1	July	0.19 ± 0.08	0.09	0.4
20	Commercial building	COM1.1	July	0.24 ± 0.09	0.1	0.41
25	Commercial building	COM1.1	July	0.24 ± 0.09	0.13	0.45
30	Commercial building	COM1.1	July	0.27 ± 0.06	0.22	0.34
5	Commercial building	COM1.1	August	0.27 ± 0.09	0.1	0.46	Adjusted R2 = −0.0053402, Slope = 3.7883e−05, p = 0.97038
10	Commercial building	COM1.1	August	0.27 ± 0.13	0.11	0.53
15	Commercial building	COM1.1	August	0.28 ± 0.1	0.11	0.47
20	Commercial building	COM1.1	August	0.29 ± 0.1	0.11	0.49
25	Commercial building	COM1.1	August	0.28 ± 0.11	0.11	0.42
30	Commercial building	COM1.1	August	0.24 ± 0.02	0.21	0.28
5	Commercial building	COM1.1	September	0.31 ± 0.08	0.19	0.46	Adjusted R2 = 0.0071517, Slope = 0.0011277, p = 0.12664
10	Commercial building	COM1.1	September	0.31 ± 0.07	0.17	0.5
15	Commercial building	COM1.1	September	0.33 ± 0.08	0.2	0.49
20	Commercial building	COM1.1	September	0.32 ± 0.08	0.19	0.46
25	Commercial building	COM1.1	September	0.37 ± 0.08	0.25	0.49
30	Commercial building	COM1.1	September	0.28 ± 0.03	0.25	0.32
5	Commercial building	COM1.1	October	0.33 ± 0.04	0.27	0.46	Adjusted R2 = −0.0036961, Slope = 0.0002591, p = 0.57976
10	Commercial building	COM1.1	October	0.32 ± 0.03	0.28	0.39
15	Commercial building	COM1.1	October	0.32 ± 0.05	0.26	0.43
20	Commercial building	COM1.1	October	0.35 ± 0.06	0.26	0.41
25	Commercial building	COM1.1	October	0.36 ± 0.07	0.26	0.43
30	Commercial building	COM1.1	October	0.27 ± 0.01	0.26	0.29
5	Commercial building	COM1.1	November	0.3 ± 0.09	0.14	0.48	Adjusted R2 = 0.049868, Slope = 0.0027457, p = 0.0011713
10	Commercial building	COM1.1	November	0.3 ± 0.08	0.16	0.46
15	Commercial building	COM1.1	November	0.33 ± 0.11	0.15	0.58
20	Commercial building	COM1.1	November	0.31 ± 0.05	0.17	0.39
25	Commercial building	COM1.1	November	0.39 ± 0.05	0.22	0.45
30	Commercial building	COM1.1	November	0.33 ± 0.12	0.2	0.48
5	Commercial building	COM1.2	June	0.25 ± 0.13	0.08	0.5	Adjusted R2 = 0.090741, Slope = 0.0047202, p = 1.5013e−05
10	Commercial building	COM1.2	June	0.24 ± 0.1	0.1	0.45
15	Commercial building	COM1.2	June	0.29 ± 0.1	0.1	0.46
20	Commercial building	COM1.2	June	0.31 ± 0.09	0.2	0.52
25	Commercial building	COM1.2	June	0.38 ± 0.09	0.27	0.55
30	Commercial building	COM1.2	June	0.3 ± 0.05	0.22	0.37
5	Commercial building	COM1.2	July	0.22 ± 0.07	0.09	0.36	Adjusted R2 = 0.13504, Slope = 0.0034607, p = 1.1807e−07
10	Commercial building	COM1.2	July	0.25 ± 0.06	0.13	0.33
15	Commercial building	COM1.2	July	0.26 ± 0.07	0.14	0.42
20	Commercial building	COM1.2	July	0.29 ± 0.07	0.16	0.38
25	Commercial building	COM1.2	July	0.3 ± 0.06	0.23	0.42
30	Commercial building	COM1.2	July	0.27 ± 0.04	0.24	0.32
5	Commercial building	COM1.2	August	0.3 ± 0.11	0.11	0.54	Adjusted R2 = 0.046179, Slope = 0.0034017, p = 0.0017334
10	Commercial building	COM1.2	August	0.29 ± 0.12	0.12	0.56
15	Commercial building	COM1.2	August	0.32 ± 0.11	0.14	0.52
20	Commercial building	COM1.2	August	0.34 ± 0.11	0.15	0.52
25	Commercial building	COM1.2	August	0.36 ± 0.1	0.2	0.56
30	Commercial building	COM1.2	August	0.38 ± 0.06	0.29	0.51
5	Commercial building	COM1.2	September	0.26 ± 0.1	0.16	0.53	Adjusted R2 = 0.0029002, Slope = 0.0012089, p = 0.21516
10	Commercial building	COM1.2	September	0.26 ± 0.09	0.16	0.48
15	Commercial building	COM1.2	September	0.25 ± 0.1	0.14	0.52
20	Commercial building	COM1.2	September	0.28 ± 0.11	0.16	0.52
25	Commercial building	COM1.2	September	0.28 ± 0.11	0.15	0.51
30	Commercial building	COM1.2	September	0.3 ± 0.07	0.22	0.4
5	Commercial building	COM1.2	October	0.32 ± 0.05	0.27	0.48	Adjusted R2 = 0.042788, Slope = −0.001594,, p = 0.0024864
10	Commercial building	COM1.2	October	0.32 ± 0.05	0.27	0.48
15	Commercial building	COM1.2	October	0.31 ± 0.04	0.26	0.49
20	Commercial building	COM1.2	October	0.34 ± 0.05	0.26	0.49
25	Commercial building	COM1.2	October	0.32 ± 0.03	0.27	0.37
30	Commercial building	COM1.2	October	0.21 ± 0.02	0.18	0.24
5	Commercial building	COM1.2	November	0.3 ± 0.1	0.12	0.47	Adjusted R2 = −0.0019544, Slope = −0.00079315, p = 0.42716
10	Commercial building	COM1.2	November	0.29 ± 0.11	0.12	0.53
15	Commercial building	COM1.2	November	0.3 ± 0.12	0.16	0.56
20	Commercial building	COM1.2	November	0.3 ± 0.08	0.13	0.43
25	Commercial building	COM1.2	November	0.28 ± 0.12	0.12	0.51
30	Commercial building	COM1.2	November	0.26 ± 0.07	0.17	0.38
5	Commercial building	COM2.1	June	0.28 ± 0.14	0.12	0.64	Adjusted R2 = 0.095697, Slope = 0.0059484, p = 8.8011e−06
10	Commercial building	COM2.1	June	0.3 ± 0.14	0.12	0.63
15	Commercial building	COM2.1	June	0.34 ± 0.14	0.18	0.64
20	Commercial building	COM2.1	June	0.34 ± 0.13	0.19	0.6
25	Commercial building	COM2.1	June	0.35 ± 0.12	0.17	0.58
30	Commercial building	COM2.1	June	0.5 ± 0.07	0.43	0.61
5	Commercial building	COM2.1	July	0.27 ± 0.1	0.13	0.56	Adjusted R2 = 0.054941, Slope = 0.0031094, p = 0.00068347
10	Commercial building	COM2.1	July	0.29 ± 0.1	0.13	0.52
15	Commercial building	COM2.1	July	0.29 ± 0.09	0.14	0.48
20	Commercial building	COM2.1	July	0.32 ± 0.09	0.15	0.46
25	Commercial building	COM2.1	July	0.35 ± 0.07	0.25	0.47
30	Commercial building	COM2.1	July	0.34 ± 0.03	0.31	0.39
5	Commercial building	COM2.1	August	0.25 ± 0.1	0.13	0.55	Adjusted R2 = 0.16264, Slope = 0.0064597, p = 5.2375e−09
10	Commercial building	COM2.1	August	0.27 ± 0.11	0.13	0.53
15	Commercial building	COM2.1	August	0.29 ± 0.12	0.13	0.51
20	Commercial building	COM2.1	August	0.33 ± 0.12	0.17	0.55
25	Commercial building	COM2.1	August	0.36 ± 0.11	0.19	0.54
30	Commercial building	COM2.1	August	0.46 ± 0.06	0.34	0.56
5	Commercial building	COM2.1	September	0.3 ± 0.08	0.19	0.47	Adjusted R2 = 0.14176, Slope = 0.004596, p = 5.5704e−08
10	Commercial building	COM2.1	September	0.32 ± 0.09	0.2	0.5
15	Commercial building	COM2.1	September	0.34 ± 0.09	0.2	0.54
20	Commercial building	COM2.1	September	0.36 ± 0.09	0.23	0.54
25	Commercial building	COM2.1	September	0.39 ± 0.07	0.26	0.49
30	Commercial building	COM2.1	September	0.4 ± 0.09	0.3	0.53
5	Commercial building	COM2.1	October	0.32 ± 0.11	0.15	0.56	Adjusted R2 = 0.054605, Slope = 0.0037181, p = 0.00070834
10	Commercial building	COM2.1	October	0.32 ± 0.1	0.17	0.54
15	Commercial building	COM2.1	October	0.34 ± 0.11	0.17	0.59
20	Commercial building	COM2.1	October	0.38 ± 0.12	0.22	0.59
25	Commercial building	COM2.1	October	0.38 ± 0.14	0.25	0.65
30	Commercial building	COM2.1	October	0.41 ± 0.12	0.29	0.6
5	Commercial building	COM2.1	November	0.24 ± 0.13	0.09	0.53	Adjusted R2 = −0.0038514, Slope = 0.00058569, p = 0.59817
10	Commercial building	COM2.1	November	0.22 ± 0.11	0.09	0.56
15	Commercial building	COM2.1	November	0.25 ± 0.11	0.1	0.54
20	Commercial building	COM2.1	November	0.23 ± 0.09	0.14	0.5
25	Commercial building	COM2.1	November	0.29 ± 0.14	0.14	0.5
30	Commercial building	COM2.1	November	0.19 ± 0.04	0.15	0.25
5	Commercial building	COM2.2	June	0.23 ± 0.08	0.11	0.43	Adjusted R2 = 0.12932, Slope = 0.0045294, p = 2.2308e−07
10	Commercial building	COM2.2	June	0.25 ± 0.09	0.11	0.44
15	Commercial building	COM2.2	June	0.26 ± 0.1	0.1	0.46
20	Commercial building	COM2.2	June	0.3 ± 0.08	0.18	0.46
25	Commercial building	COM2.2	June	0.34 ± 0.06	0.22	0.42
30	Commercial building	COM2.2	June	0.31 ± 0.06	0.22	0.4
5	Commercial building	COM2.2	July	0.31 ± 0.09	0.14	0.49	Adjusted R2 = 0.020593, Slope = 0.0022251, p = 0.027241
10	Commercial building	COM2.2	July	0.32 ± 0.13	0.14	0.58
15	Commercial building	COM2.2	July	0.34 ± 0.09	0.18	0.5
20	Commercial building	COM2.2	July	0.3 ± 0.09	0.14	0.49
25	Commercial building	COM2.2	July	0.35 ± 0.07	0.19	0.46
30	Commercial building	COM2.2	July	0.41 ± 0.1	0.31	0.55
5	Commercial building	COM2.2	August	0.3 ± 0.09	0.15	0.5	Adjusted R2 = 0.010006, Slope = 0.0014964, p = 0.090231
10	Commercial building	COM2.2	August	0.3 ± 0.09	0.16	0.52
15	Commercial building	COM2.2	August	0.3 ± 0.09	0.17	0.51
20	Commercial building	COM2.2	August	0.31 ± 0.1	0.14	0.54
25	Commercial building	COM2.2	August	0.34 ± 0.09	0.15	0.5
30	Commercial building	COM2.2	August	0.33 ± 0.07	0.27	0.47
5	Commercial building	COM2.2	September	0.34 ± 0.11	0.24	0.61	Adjusted R2 = 0.081503, Slope = 0.0045081, p = 4.0438e−05
10	Commercial building	COM2.2	September	0.34 ± 0.1	0.24	0.58
15	Commercial building	COM2.2	September	0.35 ± 0.12	0.23	0.6
20	Commercial building	COM2.2	September	0.38 ± 0.11	0.23	0.62
25	Commercial building	COM2.2	September	0.42 ± 0.13	0.25	0.64
30	Commercial building	COM2.2	September	0.5 ± 0.05	0.45	0.58
5	Commercial building	COM2.2	October	0.39 ± 0.09	0.28	0.61	Adjusted R2 = 0.10714, Slope = 0.0042844, p = 2.5481e−06
10	Commercial building	COM2.2	October	0.41 ± 0.11	0.27	0.61
15	Commercial building	COM2.2	October	0.42 ± 0.09	0.27	0.56
20	Commercial building	COM2.2	October	0.45 ± 0.1	0.28	0.61
25	Commercial building	COM2.2	October	0.48 ± 0.06	0.35	0.56
30	Commercial building	COM2.2	October	0.5 ± 0.05	0.43	0.58
5	Commercial building	COM2.2	November	0.36 ± 0.09	0.23	0.54	Adjusted R2 = 0.0093858, Slope = 0.0013916, p = 0.097047
10	Commercial building	COM2.2	November	0.37 ± 0.08	0.24	0.54
15	Commercial building	COM2.2	November	0.38 ± 0.08	0.22	0.52
20	Commercial building	COM2.2	November	0.37 ± 0.1	0.23	0.56
25	Commercial building	COM2.2	November	0.37 ± 0.1	0.23	0.52
30	Commercial building	COM2.2	November	0.43 ± 0.08	0.33	0.56
5	Commercial building	COM3.1	June	0.21 ± 0.1	0.07	0.51	Adjusted R2 = 0.20104, Slope = 0.0062805, p = 5.8898e−11
10	Commercial building	COM3.1	June	0.24 ± 0.1	0.14	0.5
15	Commercial building	COM3.1	June	0.27 ± 0.09	0.14	0.47
20	Commercial building	COM3.1	June	0.32 ± 0.09	0.19	0.5
25	Commercial building	COM3.1	June	0.34 ± 0.07	0.24	0.44
30	Commercial building	COM3.1	June	0.34 ± 0.09	0.2	0.46
5	Commercial building	COM3.1	July	0.31 ± 0.08	0.17	0.48	Adjusted R2 = 0.0047314, Slope = 0.0013471, p = 0.17043
10	Commercial building	COM3.1	July	0.35 ± 0.11	0.19	0.55
15	Commercial building	COM3.1	July	0.33 ± 0.11	0.16	0.55
20	Commercial building	COM3.1	July	0.38 ± 0.12	0.2	0.63
25	Commercial building	COM3.1	July	0.34 ± 0.09	0.21	0.49
30	Commercial building	COM3.1	July	0.29 ± 0.02	0.26	0.31
5	Commercial building	COM3.1	August	0.3 ± 0.12	0.11	0.58	Adjusted R2 = 0.090641, Slope = 0.0043752, p = 1.5175e−05
10	Commercial building	COM3.1	August	0.34 ± 0.08	0.16	0.51
15	Commercial building	COM3.1	August	0.36 ± 0.09	0.22	0.56
20	Commercial building	COM3.1	August	0.36 ± 0.1	0.18	0.58
25	Commercial building	COM3.1	August	0.35 ± 0.11	0.21	0.54
30	Commercial building	COM3.1	August	0.46 ± 0.08	0.36	0.59
5	Commercial building	COM3.1	September	0.25 ± 0.06	0.14	0.37	Adjusted R2 = 0.18421, Slope = 0.0047492, p = 4.3097e−10
10	Commercial building	COM3.1	September	0.26 ± 0.05	0.16	0.39
15	Commercial building	COM3.1	September	0.3 ± 0.08	0.19	0.47
20	Commercial building	COM3.1	September	0.33 ± 0.12	0.17	0.51
25	Commercial building	COM3.1	September	0.37 ± 0.07	0.28	0.49
30	Commercial building	COM3.1	September	0.31 ± 0.07	0.22	0.38
5	Commercial building	COM3.1	October	0.36 ± 0.08	0.23	0.56	Adjusted R2 = 0.1254 , Slope = 0.0040766, p = 3.4431e−07
10	Commercial building	COM3.1	October	0.38 ± 0.08	0.26	0.55
15	Commercial building	COM3.1	October	0.38 ± 0.08	0.25	0.52
20	Commercial building	COM3.1	October	0.42 ± 0.08	0.32	0.56
25	Commercial building	COM3.1	October	0.47 ± 0.06	0.39	0.57
30	Commercial building	COM3.1	October	0.42 ± 0.08	0.3	0.53
5	Commercial building	COM3.1	November	0.33 ± 0.11	0.14	0.59	Adjusted R2 = 0.048227, Slope = 0.0036676, p = 0.0013944
10	Commercial building	COM3.1	November	0.35 ± 0.11	0.19	0.62
15	Commercial building	COM3.1	November	0.36 ± 0.12	0.15	0.61
20	Commercial building	COM3.1	November	0.39 ± 0.12	0.22	0.64
25	Commercial building	COM3.1	November	0.4 ± 0.11	0.27	0.62
30	Commercial building	COM3.1	November	0.41 ± 0.16	0.28	0.63
5	Commercial building	COM3.2	June	0.28 ± 0.08	0.15	0.5	Adjusted R2 = 0.086836, Slope = 0.0035382, p = 2.2837e−05
10	Commercial building	COM3.2	June	0.3 ± 0.09	0.16	0.52
15	Commercial building	COM3.2	June	0.27 ± 0.07	0.17	0.46
20	Commercial building	COM3.2	June	0.32 ± 0.09	0.2	0.5
25	Commercial building	COM3.2	June	0.37 ± 0.09	0.24	0.52
30	Commercial building	COM3.2	June	0.38 ± 0.07	0.31	0.49
5	Commercial building	COM3.2	July	0.23 ± 0.09	0.07	0.47	Adjusted R2 = 0.20567, Slope = 0.0064761, p = 3.3867e−11
10	Commercial building	COM3.2	July	0.28 ± 0.08	0.15	0.47
15	Commercial building	COM3.2	July	0.32 ± 0.1	0.17	0.54
20	Commercial building	COM3.2	July	0.34 ± 0.09	0.22	0.57
25	Commercial building	COM3.2	July	0.36 ± 0.12	0.21	0.64
30	Commercial building	COM3.2	July	0.39 ± 0.12	0.28	0.61
5	Commercial building	COM3.2	August	0.27 ± 0.11	0.13	0.55	Adjusted R2 = −0.0045358, Slope = 0.00038781, p = 0.6979
10	Commercial building	COM3.2	August	0.26 ± 0.1	0.15	0.55
15	Commercial building	COM3.2	August	0.26 ± 0.1	0.15	0.55
20	Commercial building	COM3.2	August	0.28 ± 0.11	0.16	0.57
25	Commercial building	COM3.2	August	0.29 ± 0.11	0.14	0.57
30	Commercial building	COM3.2	August	0.26 ± 0.1	0.16	0.43
5	Commercial building	COM3.2	September	0.38 ± 0.1	0.27	0.62	Adjusted R2 = −0.0052945, Slope = 9.6779e−05, p = 0.92094
10	Commercial building	COM3.2	September	0.4 ± 0.11	0.24	0.63
15	Commercial building	COM3.2	September	0.38 ± 0.09	0.27	0.62
20	Commercial building	COM3.2	September	0.38 ± 0.1	0.27	0.64
25	Commercial building	COM3.2	September	0.39 ± 0.1	0.25	0.55
30	Commercial building	COM3.2	September	0.4 ± 0.08	0.34	0.52
5	Commercial building	COM3.2	October	0.38 ± 0.07	0.28	0.55	Adjusted R2 = −0.0021766, Slope = 0.00052037, p = 0.44274
10	Commercial building	COM3.2	October	0.38 ± 0.06	0.27	0.51
15	Commercial building	COM3.2	October	0.4 ± 0.07	0.28	0.54
20	Commercial building	COM3.2	October	0.41 ± 0.06	0.28	0.53
25	Commercial building	COM3.2	October	0.45 ± 0.05	0.38	0.56
30	Commercial building	COM3.2	October	0.29 ± 0.05	0.23	0.36
5	Commercial building	COM3.2	November	0.38 ± 0.08	0.23	0.55	Adjusted R2 = −0.0051311, Slope = 0.0001532, p = 0.84117
10	Commercial building	COM3.2	November	0.38 ± 0.07	0.25	0.56
15	Commercial building	COM3.2	November	0.39 ± 0.07	0.27	0.55
20	Commercial building	COM3.2	November	0.37 ± 0.09	0.26	0.56
25	Commercial building	COM3.2	November	0.35 ± 0.06	0.28	0.49
30	Commercial building	COM3.2	November	0.44 ± 0.08	0.34	0.55
5	Residential household	RES1	June	0.24 ± 0.06	0.15	0.49	Adjusted R2 = 0.015972, Slope = 0.0011288, p = 0.045567
10	Residential household	RES1	June	0.24 ± 0.05	0.16	0.35
15	Residential household	RES1	June	0.25 ± 0.05	0.17	0.41
20	Residential household	RES1	June	0.25 ± 0.06	0.16	0.39
25	Residential household	RES1	June	0.28 ± 0.07	0.2	0.4
30	Residential household	RES1	June	0.25 ± 0.02	0.21	0.27
5	Residential household	RES1	July	0.31 ± 0.09	0.17	0.5	Adjusted R2 = 0.002998, Slope = 0.0010545, p = 0.21245
10	Residential household	RES1	July	0.3 ± 0.08	0.17	0.48
15	Residential household	RES1	July	0.32 ± 0.09	0.18	0.57
20	Residential household	RES1	July	0.32 ± 0.09	0.18	0.46
25	Residential household	RES1	July	0.3 ± 0.1	0.18	0.46
30	Residential household	RES1	July	0.36 ± 0.09	0.25	0.53
5	Residential household	RES1	August	0.25 ± 0.12	0.12	0.54	Adjusted R2 = −0.0035844, Slope = 0.0006176, p = 0.56721
10	Residential household	RES1	August	0.26 ± 0.11	0.12	0.52
15	Residential household	RES1	August	0.23 ± 0.1	0.12	0.55
20	Residential household	RES1	August	0.27 ± 0.12	0.13	0.57
25	Residential household	RES1	August	0.27 ± 0.08	0.17	0.46
30	Residential household	RES1	August	0.26 ± 0.05	0.2	0.32
5	Residential household	RES1	September	0.39 ± 0.04	0.31	0.46	Adjusted R2 = 0.027958, Slope = −0.00090685, p = 0.012189
10	Residential household	RES1	September	0.38 ± 0.04	0.31	0.47
15	Residential household	RES1	September	0.38 ± 0.03	0.32	0.45
20	Residential household	RES1	September	0.38 ± 0.03	0.3	0.46
25	Residential household	RES1	September	0.39 ± 0.03	0.33	0.46
30	Residential household	RES1	September	0.32 ± 0.04	0.26	0.37
5	Residential household	RES1	October	0.35 ± 0.05	0.24	0.48	Adjusted R2 = 0.012645, Slope = −0.0009997, p = 0.066472
10	Residential household	RES1	October	0.35 ± 0.06	0.24	0.47
15	Residential household	RES1	October	0.33 ± 0.06	0.26	0.53
20	Residential household	RES1	October	0.35 ± 0.05	0.26	0.47
25	Residential household	RES1	October	0.34 ± 0.06	0.26	0.46
30	Residential household	RES1	October	0.31 ± 0.05	0.24	0.41
5	Residential household	RES1	November	0.39 ± 0.09	0.27	0.6	Adjusted R2 = 0.0020623, Slope = −0.00097411, p = 0.24015
10	Residential household	RES1	November	0.38 ± 0.08	0.28	0.57
15	Residential household	RES1	November	0.38 ± 0.08	0.29	0.58
20	Residential household	RES1	November	0.37 ± 0.09	0.27	0.6
25	Residential household	RES1	November	0.4 ± 0.09	0.28	0.56
30	Residential household	RES1	November	0.32 ± 0.03	0.27	0.36
5	Residential household	RES2	June	0.28 ± 0.06	0.2	0.4	Adjusted R2 = 0.02799, Slope = 0.0015152, p = 0.012147
10	Residential household	RES2	June	0.29 ± 0.07	0.2	0.49
15	Residential household	RES2	June	0.3 ± 0.06	0.21	0.45
20	Residential household	RES2	June	0.31 ± 0.06	0.23	0.45
25	Residential household	RES2	June	0.31 ± 0.04	0.26	0.4
30	Residential household	RES2	June	0.31 ± 0.03	0.27	0.36
5	Residential household	RES2	July	0.32 ± 0.07	0.21	0.51	Adjusted R2 = −0.00021809, Slope = −0.00071204, p = 0.3287
10	Residential household	RES2	July	0.32 ± 0.08	0.19	0.49
15	Residential household	RES2	July	0.31 ± 0.08	0.18	0.49
20	Residential household	RES2	July	0.31 ± 0.08	0.19	0.47
25	Residential household	RES2	July	0.32 ± 0.07	0.21	0.46
30	Residential household	RES2	July	0.27 ± 0.05	0.17	0.34
5	Residential household	RES2	August	0.31 ± 0.1	0.14	0.47	Adjusted R2 = −0.0023611, Slope = 0.0007302, p = 0.45634
10	Residential household	RES2	August	0.28 ± 0.09	0.14	0.5
15	Residential household	RES2	August	0.29 ± 0.1	0.15	0.53
20	Residential household	RES2	August	0.33 ± 0.1	0.17	0.5
25	Residential household	RES2	August	0.27 ± 0.1	0.14	0.52
30	Residential household	RES2	August	0.36 ± 0.1	0.23	0.49
5	Residential household	RES2	September	0.43 ± 0.04	0.34	0.54	Adjusted R2 = −0.00078003, Slope = 0.00040446, p = 0.35676
10	Residential household	RES2	September	0.43 ± 0.04	0.36	0.54
15	Residential household	RES2	September	0.44 ± 0.05	0.36	0.59
20	Residential household	RES2	September	0.45 ± 0.04	0.37	0.56
25	Residential household	RES2	September	0.45 ± 0.04	0.39	0.54
30	Residential household	RES2	September	0.41 ± 0.04	0.37	0.48
5	Residential household	RES2	October	0.42 ± 0.07	0.3	0.57	Adjusted R2 = 0.080014 , Slope = 0.002784, p = 4.7421e−05
10	Residential household	RES2	October	0.43 ± 0.07	0.33	0.55
15	Residential household	RES2	October	0.44 ± 0.08	0.32	0.6
20	Residential household	RES2	October	0.46 ± 0.06	0.36	0.56
25	Residential household	RES2	October	0.48 ± 0.06	0.35	0.56
30	Residential household	RES2	October	0.47 ± 0.05	0.4	0.55
5	Residential household	RES2	November	0.37 ± 0.05	0.28	0.47	Adjusted R2 = −0.0051827, Slope = 8.8182e−05, p = 0.86116
10	Residential household	RES2	November	0.37 ± 0.05	0.29	0.48
15	Residential household	RES2	November	0.36 ± 0.05	0.27	0.51
20	Residential household	RES2	November	0.37 ± 0.06	0.26	0.47
25	Residential household	RES2	November	0.39 ± 0.05	0.32	0.54
30	Residential household	RES2	November	0.35 ± 0.06	0.3	0.45
5	Residential household	RES3	June	0.37 ± 0.11	0.2	0.6	Adjusted R2 = 0.037518, Slope = 0.0029185, p = 0.0043622
10	Residential household	RES3	June	0.38 ± 0.1	0.2	0.59
15	Residential household	RES3	June	0.4 ± 0.12	0.21	0.65
20	Residential household	RES3	June	0.39 ± 0.1	0.24	0.59
25	Residential household	RES3	June	0.42 ± 0.09	0.26	0.58
30	Residential household	RES3	June	0.48 ± 0.04	0.4	0.53
5	Residential household	RES3	July	0.32 ± 0.11	0.17	0.57	Adjusted R2 = −0.0032358, Slope = −0.00058387, p = 0.53117
10	Residential household	RES3	July	0.3 ± 0.09	0.17	0.51
15	Residential household	RES3	July	0.33 ± 0.1	0.15	0.52
20	Residential household	RES3	July	0.28 ± 0.08	0.18	0.5
25	Residential household	RES3	July	0.33 ± 0.09	0.16	0.52
30	Residential household	RES3	July	0.3 ± 0.06	0.18	0.37
5	Residential household	RES3	August	0.34 ± 0.12	0.15	0.6	Adjusted R2 = 0.02191, Slope = −0.0024024, p = 0.023566
10	Residential household	RES3	August	0.28 ± 0.09	0.16	0.56
15	Residential household	RES3	August	0.32 ± 0.12	0.16	0.58
20	Residential household	RES3	August	0.28 ± 0.1	0.17	0.57
25	Residential household	RES3	August	0.3 ± 0.1	0.19	0.54
30	Residential household	RES3	August	0.24 ± 0.07	0.17	0.34
5	Residential household	RES3	September	0.39 ± 0.06	0.29	0.49	Adjusted R2 = −0.00071872, Slope = −0.00052978, p = 0.35355
10	Residential household	RES3	September	0.38 ± 0.06	0.27	0.51
15	Residential household	RES3	September	0.38 ± 0.06	0.29	0.49
20	Residential household	RES3	September	0.37 ± 0.07	0.27	0.52
25	Residential household	RES3	September	0.38 ± 0.05	0.28	0.5
30	Residential household	RES3	September	0.38 ± 0.06	0.29	0.47
5	Residential household	RES3	October	0.39 ± 0.07	0.27	0.52	Adjusted R2 = −0.0049884, Slope = −0.00019625, p = 0.79629
10	Residential household	RES3	October	0.39 ± 0.08	0.28	0.52
15	Residential household	RES3	October	0.37 ± 0.07	0.27	0.52
20	Residential household	RES3	October	0.37 ± 0.08	0.27	0.53
25	Residential household	RES3	October	0.42 ± 0.06	0.31	0.52
30	Residential household	RES3	October	0.37 ± 0.11	0.27	0.53
5	Residential household	RES3	November	0.39 ± 0.07	0.26	0.53	Adjusted R2 = −0.0052096, Slope = 0.00010686, p = 0.87289
10	Residential household	RES3	November	0.36 ± 0.07	0.28	0.53
15	Residential household	RES3	November	0.37 ± 0.06	0.28	0.49
20	Residential household	RES3	November	0.37 ± 0.08	0.26	0.53
25	Residential household	RES3	November	0.36 ± 0.04	0.3	0.46
30	Residential household	RES3	November	0.43 ± 0.07	0.33	0.56
5	Residential household	RES4	June	0.29 ± 0.06	0.17	0.42	Adjusted R2 = 0.010945, Slope = 0.00096089, p = 0.080878
10	Residential household	RES4	June	0.3 ± 0.06	0.18	0.4
15	Residential household	RES4	June	0.3 ± 0.06	0.19	0.41
20	Residential household	RES4	June	0.3 ± 0.06	0.22	0.43
25	Residential household	RES4	June	0.29 ± 0.03	0.23	0.33
30	Residential household	RES4	June	0.34 ± 0.03	0.29	0.39
5	Residential household	RES4	July	0.34 ± 0.09	0.22	0.56	Adjusted R2 = 0.01824, Slope = 0.0019966, p = 0.035355
10	Residential household	RES4	July	0.33 ± 0.09	0.18	0.55
15	Residential household	RES4	July	0.32 ± 0.09	0.21	0.53
20	Residential household	RES4	July	0.37 ± 0.11	0.19	0.57
25	Residential household	RES4	July	0.39 ± 0.1	0.22	0.6
30	Residential household	RES4	July	0.38 ± 0.11	0.23	0.55
5	Residential household	RES4	August	0.29 ± 0.12	0.15	0.59	Adjusted R2 = 0.057194, Slope = 0.0041351, p = 0.00053811
10	Residential household	RES4	August	0.31 ± 0.13	0.16	0.58
15	Residential household	RES4	August	0.31 ± 0.12	0.15	0.57
20	Residential household	RES4	August	0.33 ± 0.13	0.17	0.57
25	Residential household	RES4	August	0.38 ± 0.12	0.19	0.59
30	Residential household	RES4	August	0.42 ± 0.08	0.28	0.54
5	Residential household	RES4	September	0.39 ± 0.08	0.26	0.52	Adjusted R2 = −0.0024249, Slope = −0.00058546, p = 0.4612
10	Residential household	RES4	September	0.38 ± 0.08	0.26	0.55
15	Residential household	RES4	September	0.38 ± 0.08	0.26	0.49
20	Residential household	RES4	September	0.39 ± 0.09	0.27	0.54
25	Residential household	RES4	September	0.37 ± 0.08	0.27	0.49
30	Residential household	RES4	September	0.37 ± 0.09	0.27	0.48
5	Residential household	RES4	October	0.35 ± 0.05	0.27	0.48	Adjusted R2 = −0.002954, Slope = 0.00031515, p = 0.50493
10	Residential household	RES4	October	0.36 ± 0.05	0.28	0.46
15	Residential household	RES4	October	0.36 ± 0.05	0.29	0.48
20	Residential household	RES4	October	0.36 ± 0.04	0.3	0.48
25	Residential household	RES4	October	0.36 ± 0.03	0.33	0.42
30	Residential household	RES4	October	0.36 ± 0.03	0.29	0.4
5	Residential household	RES4	November	0.37 ± 0.06	0.26	0.5	Adjusted R2 = −0.0042914, Slope = 0.00027254, p = 0.65794
10	Residential household	RES4	November	0.38 ± 0.06	0.27	0.48
15	Residential household	RES4	November	0.36 ± 0.06	0.28	0.47
20	Residential household	RES4	November	0.37 ± 0.07	0.25	0.49
25	Residential household	RES4	November	0.39 ± 0.07	0.28	0.51
30	Residential household	RES4	November	0.38 ± 0.08	0.23	0.48
