## Supplemental table S9 for "Systematic recovery of building plumbing-associated microbial communities after extended periods of altered water demand during the COVID-19 pandemic"

### Sheet: Table S9
Table S9: Mean pairwise Bray-Curtis dissimilarity distances between monthly TP2-7 samples of commercial building and residential household site combinations. Bray-Curtis distances was determined using flow cytometric parameters FL1, FL3, FCS, and SCC and the explanatory power of site type (commercial building vs. residential household) with respect to microbial community composition of each month…
Month	M	SD	CV	PERMANOVA based on site type
June	0.378277	0.0508986	13.4554	F(1, 178) = 41.699, R2 = 0.1898, p = 0.001
July	0.3883	0.0567853	14.6241	F(1, 178) = 28.516, R2 = 0.13808, p = 0.001
August	0.350119	0.0551782	15.7598	F(1, 178) = 19.829, R2 = 0.10023, p = 0.001
September	0.426423	0.0542428	12.7204	F(1, 178) = 20.74, R2 = 0.10436, p = 0.001
October	0.38388	0.0262788	6.84556	F(1, 178) = 3.8069, R2 = 0.02094, p = 0.001
November	0.383755	0.0123622	3.22138	F(1, 178) = 11.492, R2 = 0.06065, p = 0.001
