## Supplemental table S10 for "Systematic recovery of building plumbing-associated microbial communities after extended periods of altered water demand during the COVID-19 pandemic"

### Sheet: Table S10
Table S10:Mean pairwise Bray-Curtis dissimilarity distances between monthly TP2-7 samples of commercial building and residential household site combinations. Bray-Curtis distances was determined using flow cytometric parameters FL1 and FL3 and the explanatory power of site type (commercial building vs. residential household) with respect to microbial community composition of each month were asses…
Month	M	SD	CV	PERMANOVA based on site type
June	0.397309	0.0681679	17.1574	F(1, 178) = 68.463, R2 = 0.27778, p = 0.001
July	0.369527	0.0942633	25.5092	F(1, 178) = 66.875, R2 = 0.2731, p = 0.001
August	0.292707	0.0711676	24.3136	F(1, 178) = 34.232, R2 = 0.1613, p = 0.001
September	0.375009	0.0702329	18.7283	F(1, 178) = 30.224, R2 = 0.14515, p = 0.001
October	0.329358	0.0351316	10.6667	F(1, 178) = 5.1971, R2 = 0.02837, p = 0.003
November	0.320034	0.0350985	10.9671	F(1, 178) = 18.663, R2 = 0.0949, p = 0.001
