## Supplemental table S11 for "Systematic recovery of building plumbing-associated microbial communities after extended periods of altered water demand during the COVID-19 pandemic"

### Sheet: Table S11
Table S11: Descriptive statistics and independent samples t-test to compare the means of high nucleic acid content concentration in cells per ml between commercial building as residential household sites each month
Month	Commercial building (HNA, cells.ml)	Residential household (HNA, cells.ml)	Independent sample t-test
June	107335 ± 127332	5314 ± 1293	t(178) = 6.792, p = 1.597e-10
July	71982 ± 123493	7642 ± 1431	t(178) = 4.4166, p = 1.737e-05
August	22554 ± 23379	7636 ± 1845	t(178) = 5.3983, p = 2.127e-07
September	6021 ± 3812	1809 ± 704	t(178) = 9.2623, p < 2.2e-16
October	3122 ± 2381	1604 ± 492	t(178) = 5.3303, p = 2.943e-07
November	8783 ± 5992	2384 ± 405	t(178) = 9.0385, p = 2.645e-16
