## Supplemental table S12 for "Systematic recovery of building plumbing-associated microbial communities after extended periods of altered water demand during the COVID-19 pandemic"

### Sheet: Table S12
Table S12: Distance-based redundancy analysis (dbRDA) testing the relationship between water chemistry parameters and microbial community composition associated with TP7 samples of the commercial building sites across all months, using Bray-Curtis distances on flow cytometric data (i.e., FL1 and FL3).
A. Bray-Curtis dbRDA
Model: dbrda(formula = input.bc.com.tp7.all.parameters ~ Month + TotalChlorine + Temperature + pH + Conductivity + DO + Ammonium + Nitrate + Nitrite + Cu65 + Fe54 + Mg24 + Mn55 + Pb208 + Zn66 + TOC + TN, data = dbrda.data, distance = "bray")
Water chemistry parameter	Degrees of freedom	Sum of squares	F	p-values	Significance code
Month	5	2.12777	13.699	0.001	***
Total chlorine	1	0.35986	11.5842	0.001	***
Temperature	1	0.13392	4.3109	0.007	**
pH	1	0.16695	5.3741	0.002	**
Conductivity	1	0.27086	8.7191	0.001	***
Dissolved oxygen	1	0.09898	3.1861	0.023	*
Ammonium	1	0.45109	14.5211	0.001	***
Nitrate	1	0.03751	1.2074	0.285
Nitrite	1	0.16085	5.1779	0.003	**
Cu65	1	0.08306	2.6737	0.038	*
Fe54	1	0.25189	8.1086	0.001	***
Mg24	1	0.0712	2.292	0.053	.
Mn55	1	0.12637	4.0679	0.004	**
Pb208	1	0.04397	1.4154	0.218
Zn66	1	0.12631	4.0661	0.006	**
Total organic carbon	1	0.08769	2.8228	0.027	*
Total nitrogen	1	0.07955	2.5607	0.045	*
Residual	86	2.67156
Significance codes: ‘***’ 0.001 ‘**’ 0.01 ‘*’ 0.05 ‘.’ 0.1 ‘ ’ 1
p-values based on more than 999 permutations
B. Variance partition analysis using water chemistry parameters that based on db-RDA were identified as significant and site type
Call: varpart(Y = input.bc.com.tp7.all.parameters, X = ~Month, ~TotalChlorine, ~Ammonium, ~Conductivity, data = dbrda.data)
Explanatory tables:
X1: ~Month
X2: ~ Total chlorine
X3: ~ Ammonium
X4: ~ Conductivity
No. of explanatory tables: 4
Total variation (SS): 1719.1
Variance: 16.066
No. of observations: 108
A. Partition table	Degrees of freedom	R2	Adjusted R2	Testable
[aeghklno] = X1	5	0.272787	0.237139	TRUE
[befiklmo] = X2	1	0.0929068	0.0843493	TRUE
[cfgjlmno] = X3	1	0.0980786	0.0895699	TRUE
[dhijkmno] = X4	1	0.0687512	0.0599658	TRUE
[abefghiklmno] = X1+X2	6	0.324845	0.284737	TRUE
[acefghjklmno] = X1+X3	6	0.334246	0.294696	TRUE
[adeghijklmno] = X1+X4	6	0.317385	0.276834	TRUE
[bcefgijklmno] = X2+X3	2	0.144556	0.128262	TRUE
[bdefhijklmno] = X2+X4	2	0.128199	0.111593	TRUE
[cdfghijklmno] = X3+X4	2	0.143277	0.126959	TRUE
[abcefghijklmno] = X1+X2+X3	7	0.380596	0.337238	TRUE
[abdefghijklmno] = X1+X2+X4	7	0.365662	0.321259	TRUE
[acdefghijklmno] = X1+X3+X4	7	0.380512	0.337148	TRUE
[bcdefghijklmno] = X2+X3+X4	3	0.1772	0.153465	TRUE
[abcdefghijklmno] = All	8	0.423637	0.377062	TRUE
B. Individual fractions	Degrees of freedom	R2	Adjusted R2	Testable
[a] = X1 | X2+X3+X4	5		0.223597	TRUE
[b] = X2 | X1+X3+X4	1		0.0399139	TRUE
[c] = X3 | X1+X2+X4	1		0.0558033	TRUE
[d] = X4 | X1+X2+X3	1		0.0398241	TRUE
[e]	0		-0.0134075	FALSE
[f]	0		0.00451057	FALSE
[g]	0		-0.0139313	FALSE
[h]	0		-0.0146209	FALSE
[i]	0		0.00262753	FALSE
[j]	0		-0.00330269	FALSE
[k]	0		0.0095579	FALSE
[l]	0		0.0206101	FALSE
[m]	0		0.000546261	FALSE
[n]	0		0.00534313	FALSE
[o]	0		0.0199905	FALSE
[p] = Residuals	0		0.622938	FALSE
